# Polygenic Risk Scores for Prediction of Breast Cancer in Korean women

**DOI:** 10.1101/2021.11.18.21266495

**Authors:** Yon Ho Jee, Weang-Kee Ho, Sohee Park, Douglas F. Easton, Soo-Hwang Teo, Keum Ji Jung, Peter Kraft

## Abstract

**Background:** Polygenic risk scores (PRSs) developed using European and Asian GWAS have been shown to have good discrimination in Asian women. However, prospective calibration of absolute risk prediction models based on a PRS or PRS combined with lifestyle clinical and environmental factors in Asian women is limited. We evaluate the discrimination and calibration of several breast cancer PRSs among Korean women; these PRSs were developed using Asian and/or European training samples and include between 11 and 947,621 variants.

**Methods:** For each PRS, we compared discrimination (area under the curve [AUC]) and calibration (expected-to-observed ratio [E/O]) of three absolute risk models among 41,031 women from the Korean Cancer Prevention Study (KCPS)-II Biobank: (i) a model using incidence, mortality, and risk factor distributions (reference inputs) among U.S. women and European relative risks; (ii) a recalibrated model, using Korean reference but European relative risks; and (iii) a fully Korean-based model using Korean reference and relative risk estimates from KCPS.

**Results:** All Asian and European PRS improved discrimination over lifestyle, clinical and environmental (Qx) factors in Korean women; a PRS trained using both European and Asian GWAS results led to the greatest improvement (Qx: AUC=0.65, Qx+PRS: AUC=0.72). U.S.- based absolute risk models overestimated the risks for women age ≥50 years, and this overestimation was larger for models that only included PRS (E/O=1.2 for women <50, E/O=2.7 for women ≥50). Recalibrated and Korean-based risk models had better calibration in the large, although the risk in the highest decile was consistently overestimated. Absolute risk projections suggest that risk-reducing lifestyle changes would lead to larger absolute risk reductions among women at higher PRS.

**Conclusions:** Incorporation of Asian and European PRS can improve discrimination in Korean women and may be useful for the risk-stratified interventions.

**Key Messages:**

⍰ Prospective validation of absolute risk prediction models combining lifestyle and polygenic risk scores in Asian women is limited.
⍰ We evaluated the calibration and discrimination of five PRSs developed using Asian and/or European training samples; two PRS were restricted to genome-wide significant SNPs, two included sub-genome-wide significant SNPs, and a multi-ancestry PRS using both European and Asian GWAS results.
⍰ Incorporation of PRS previously developed in Asian and European-ancestry populations can improve discrimination in Korean women.
⍰ Calibration improved for risk models that incorporate age-specific incidence rates from the target population relative to models that use external incidence rates
⍰ Our finding suggests that PRS may be useful for prioritizing individuals for targeted intervention on their lifestyle such as alcohol intake and obesity.
⍰ Further studies are needed to evaluate the value of incorporating PRS into risk models in ancestrally diverse populations.
