## Supplemental Table 4 for "Polygenic Risk Scores for Prediction of Breast Cancer in Korean women"

### Sheet: PRS11
Table S4. SNPs and beta coefficient SNPs used in the construction of PRS-11ASN.
SNP	CHR	Position1	Ref. allele2	Eff. Allele3	PRS-11ASN4
rs2869479	3	150487690	T	C	-0.14
rs12516900	5	44644495	A	G	0.14
rs76485124	5	56060400	C	T	0.21
rs3095297	6	31083729	A	C	-0.11
rs11155803	6	151945669	T	C	0.17
rs10736303	10	123334457	G	A	-0.2
rs1314084	12	28140277	C	T	0.15
rs2216188	16	52528184	C	T	-0.11
rs112149573	16	52581245	G	T	0.22
rs12455117	18	42884026	A	T	-0.12
rs12481862	21	36098448	G	T	0.16
1Build 37 position
2Reference allele
3Effect allele
4Beta coefficiation associated with breast cancer risk in Japanese population as reported in Ishigaki et al. (2020).

### Sheet: PRS46
Table S4. SNPs and beta coefficient SNPs used in the construction of PRS-42ASN.
SNP	CHR	Position1	Ref. allele2	Eff. Allele3	PRS-42ASN4
rs2056417	1	10581658	G	A	-0.1103
rs67087079	1	203850783	G	A	0.0835
chr2:202143928:C:T	2	202143928	T	C	-0.0958
rs73006998	3	150464271	G	A	-0.0955
rs146548970	4	126459235	AAATAAAAATAAAAT	A	0.0937
rs16901937	5	44709141	A	G	0.10404
rs112776581	5	56054333	TA	T	0.1882
rs985434	5	90744509	A	G	-0.0889494
chr5:158227898:A:G	5	158227898	G	A	-0.0734
rs4897114	6	149607978	G	A	-0.0644701
rs35143743	6	151768532	T	C	-0.0443591
rs7763637	6	151949312	G	A	0.147172
rs851970:151979157:C:T	6	151979157	C	T	0.089207
rs61176871	6	151990488	G	A	-0.0789132
rs74366500	6	152026689	A	G	0.128528
rs543650	6	152110943	T	G	-0.0658355
rs186812658	6	152220900	C	A	-0.112413
rs9383959	6	152354695	C	T	0.076
rs11763307	7	91408398	A	G	-0.0815
rs73440434	9	21880909	C	T	-0.1707
rs1333035	9	22044059	G	A	-0.0853
rs10971892:34077037:T:C	9	34077037	T	C	0.076
rs10816625	9	110837073	A	G	0.0879
rs10760444	9	129396434	G	A	-0.0850158
chr10:64258343:C:T	10	64258343	C	T	-0.0768608
chr10:80891631:C:T	10	80891631	C	T	0.0775125
rs11200015	10	123335343	C	T	0.0133264
rs2912778	10	123338654	G	A	-0.170232
rs1219643	10	123348355	C	A	0.0490214
chr10:123390785:G:T	10	123390785	T	G	0.1053
rs587074:1881071:G:A	11	1881071	G	A	-0.112
chr12:28147081:C:T	12	28147081	T	C	0.131915
rs1391721	12	115836132	T	C	-0.0995594
12:116001403:G:T	12	116001403	G	T	0.1086
chr15:91509215:A:C	15	91509215	C	A	-0.105683
rs112149573	16	52581245	G	T	0.15616
chr16:52613037:A:G	16	52613037	G	A	-0.12776
chr16:52625200:A:G	16	52625200	A	G	0.0914916
rs72628381	17	53199301	G	A	-0.1025
rs12456097	18	42880242	A	G	-0.0854
rs2823126	21	16561704	G	A	-0.1061
rs12481764	21	36097880	G	A	0.1295
1Build 37 position
2Reference allele
3Effect allele
4Beta coefficiation associated with overall breast cancer risk in Asian population (Meta-analysis of BCAC-Asian and ABCC) after LD adjustment

### Sheet: PRS136
Table S4. SNPs and beta coefficient SNPs used in the construction of PRS-136EUR.
SNP	CHR	Position1	Ref. allele2	Eff. Allele3	PRS-136EUR4
rs616488	1	10566215	A	G	-0.0604
rs11552449	1	114448389	C	T	0.0543
rs7529522	1	118230221	T	C	0.0478
rs11249433	1	121280613	A	G	0.0988
rs12405132	1	145644984	C	T	-0.0406
rs12048493	1	149927034	A	C	0.0496
rs4971059	1	155148781	G	A	0.0424
rs2992756	1	18807339	T	C	-0.0506
rs6678914	1	202187176	G	A	-0.0066
rs4951011	1	203766331	A	G	0.0379
rs4245739	1	204518842	C	A	-0.0272
rs11117758	1	217220574	G	A	-0.0449
rs4233486	1	41380440	C	T	0.0396
rs1707302	1	46600917	A	G	0.0364
rs140850326	1	50846032	CAAAGGGCAAGATCTCCTTTTT	C	-0.0343
rs7904519	10	114773927	A	G	0.0456
rs11199914	10	123093901	C	T	-0.0456
rs2981578	10	123340311	C	T	-0.2084
rs35054928	10	123340431	GC	G	-0.2433
rs7072776	10	22032942	A	G	-0.0618
rs2380205	10	5886734	C	T	-0.0234
rs10995201	10	64299890	A	G	-0.1317
rs704010	10	80841148	T	C	-0.0787
rs67958007	10	9088113	TG	T	0.0613
rs11820646	11	129461171	T	C	0.0482
rs3817198	11	1909006	T	C	0.0585
rs3903072	11	65583066	G	T	-0.0434
rs6597981	11	803017	A	G	0.0439
rs1292011	12	115836522	A	G	-0.0822
rs206966	12	120832146	C	T	0.0487
rs12422552	12	14413931	G	C	0.0552
rs7297051	12	28174817	C	T	-0.1204
rs202049448	12	85009437	T	C	-0.0387
rs17356907	12	96027759	A	G	-0.0898
rs10623258	14	105212261	C	CTT	0.0354
rs2236007	14	37132769	G	A	-0.0719
rs2588809	14	68660428	T	C	-0.0628
rs941764	14	91841069	A	G	0.0463
rs11627032	14	93104072	T	C	-0.0481
rs2290203	15	91512067	G	A	-0.0474
rs4784227	16	52599188	C	T	0.2153
rs17817449	16	53813367	T	G	-0.0599
rs11075995	16	53855291	A	T	-0.0421
rs28539243	16	54682064	G	A	0.0486
rs2432539	16	56420987	A	G	-0.0349
rs13329835	16	80650805	A	G	0.0786
rs4496150	16	87085237	C	A	-0.0416
rs146699004	17	29230520	GGT	G	-0.0424
rs2787486	17	53209774	A	C	-0.0758
rs745570	17	77781725	A	G	-0.0389
rs527616	18	24337424	C	G	0.0499
rs1436904	18	24570667	T	G	-0.0489
rs6507583	18	42399590	A	G	-0.087
rs2594714	19	13954571	G	A	-0.0427
rs4808801	19	18571141	A	G	-0.0718
rs2965183	19	19545696	G	A	0.0445
rs3760982	19	44286513	A	G	-0.051
rs71338792	19	46183031	A	AT	0.0477
rs71801447	2	111925731	CTTATGTT	C	0.071
rs4849887	2	121245122	T	C	0.095
rs2016394	2	172972971	G	A	-0.0425
rs12710696	2	19320803	T	C	-0.0365
rs1830298	2	202181247	C	T	-0.0561
rs4442975	2	217920769	G	T	-0.1274
rs16857609	2	218296508	C	T	0.0727
rs12479355	2	227226952	A	G	-0.0426
rs6725517	2	25129473	A	G	-0.0468
rs4577244	2	29120733	C	T	-0.0058
rs2284378	20	32588095	T	C	-0.0142
rs6122906	20	48945911	A	G	0.0507
rs2823093	21	16520832	G	A	-0.0653
rs738321	22	38568833	C	G	-0.0474
rs6001930	22	40876234	T	C	0.1201
rs34207738	3	141112859	CTT	C	0.0499
rs58058861	3	172285237	G	A	0.0474
rs4973768	3	27416013	C	T	0.0985
rs12493607	3	30682939	G	C	0.0485
rs6796502	3	46866866	G	A	-0.0828
rs6762644	3	4742276	A	G	0.055
rs1053338	3	63967900	A	G	0.0588
rs9833888	3	99723580	G	T	0.0457
rs9790517	4	106084778	C	T	0.0483
rs6828523	4	175846426	C	A	-0.1019
rs6815814	4	38816338	A	C	0.052
4:84370124	4	84370124	TAA	TA	-0.0384
rs10022462	4	89243818	C	T	0.0375
rs6882649	5	111217786	G	T	0.0388
rs10069690	5	1279790	C	T	0.0599
rs3215401	5	1296255	A	AG	-0.0647
rs6596100	5	132407058	C	T	-0.0439
rs1432679	5	158244083	C	T	-0.0717
rs13162653	5	16187528	G	T	-0.0321
rs4562056	5	169591487	G	T	0.0416
rs2012709	5	32567732	C	T	0.0358
rs10941679	5	44706498	A	G	0.1278
rs62355902	5	56053723	A	T	0.1734
rs10472076	5	58184061	T	C	0.0364
rs10474352	5	90732225	C	T	-0.0586
rs9348512	6	10456706	C	A	0.0017
rs6569648	6	130349119	C	T	0.0512
rs11242675	6	1318878	C	T	0.0249
rs204247	6	13722523	G	A	-0.0445
rs9485372	6	149608874	G	A	-0.0371
rs3757322	6	151942194	T	G	0.0887
rs9397437	6	151952332	G	A	0.184
rs2747652	6	152437016	T	C	0.0663
rs2223621	6	20621238	T	C	-0.0408
rs9257408	6	28926220	G	C	0.034
rs12207986	6	81094287	G	A	0.0375
rs17529111	6	82128386	T	C	0.045
rs71559437	7	101552440	G	A	-0.0686
rs4593472	7	130667121	C	T	-0.0438
rs11977670	7	139942304	G	A	0.0522
rs720475	7	144074929	G	A	-0.0488
rs7971	7	21940960	A	G	-0.0365
rs17156577	7	28356889	T	C	0.0578
rs6964587	7	91630620	G	T	0.0409
rs17268829	7	94113799	T	C	0.0495
rs514192	8	102478959	A	T	-0.0383
rs12546444	8	106358620	A	T	-0.0717
rs13267382	8	117209548	A	G	-0.0437
rs58847541	8	124610166	G	A	0.0626
rs13281615	8	128355618	A	G	0.1001
rs11780156	8	129194641	C	T	0.0606
rs9693444	8	29509616	A	C	-0.0626
rs13365225	8	36858483	A	G	-0.0767
rs6472903	8	76230301	G	T	0.0778
rs2943559	8	76417937	A	G	0.1158
rs10759243	9	110306115	C	A	0.0595
rs10816625	9	110837073	A	G	0.1094
rs13294895	9	110837176	C	T	0.0678
rs676256	9	110895353	C	T	0.0984
rs1895062	9	119313486	A	G	-0.049
rs10760444	9	129396434	G	A	-0.0358
9:136151579	9	136151579	TGGTGCAGGCGCAGGAAAAAATTGTGGCAATTCCTCA	T	0.0446
rs1011970	9	22062134	G	T	0.066
1Build 37 position
2Reference allele
3Effect allele
4Beta coefficiation associated with overall breast cancer risk in European population as reported in Michailidou et al. (2017).

### Sheet: PRS209
Table S4. SNPs and beta coefficient SNPs used in the construction of PRS-209EUR.
SNP	CHR	Position1	Ref. allele2	Eff. Allele3	PRS-209EUR4
rs612683	1	100880328	A	T	0.0327
rs616488	1	10566215	A	G	-0.0604
rs7513707	1	114445880	G	A	0.0554
rs12406858	1	118141492	A	C	0.0371
rs637868	1	120257110	T	C	0.034
rs11249433	1	121280613	A	G	0.0988
rs72127681	1	145604302	C	CT	-0.0454
rs11205303	1	149906413	T	C	0.0497
rs12091730	1	155556971	G	A	0.0464
rs2992756	1	18807339	T	C	-0.0506
rs6686987	1	202184600	C	T	-0.0074
rs7514172	1	203770448	T	A	0.0441
rs2785646	1	208076291	G	A	-0.0346
rs11117758	1	217220574	G	A	-0.0449
rs4233486	1	41380440	C	T	0.0396
rs707475	1	7917076	G	A	-0.035
rs2151842	1	88428199	C	A	-0.0395
rs10885405	10	114777670	C	T	0.0465
rs12250948	10	115128491	T	C	-0.0576
rs9421410	10	123095209	G	A	-0.0466
rs45631580	10	123340107	A	G	-0.1254
rs35054928	10	123340431	GC	G	-0.2433
rs10796139	10	13892298	G	A	0.029
rs7072776	10	22032942	A	G	-0.0618
rs2384736	10	38523626	C	A	0.0319
rs55910451	10	5794652	A	G	0.0377
rs10995201	10	64299890	A	G	-0.1317
rs6479868	10	64819996	G	T	0.03
rs719338	10	80851257	G	T	-0.079
rs4980029	10	80886726	A	G	0.0767
rs7125780	11	103614438	T	G	0.0153
rs199504893	11	108267402	C	CA	-0.0007
rs610437	11	111696440	T	C	-0.0329
rs625145	11	116727936	A	T	-0.0317
rs7121616	11	122966626	A	G	-0.0314
rs7939702	11	129243417	T	G	-0.0445
rs11822830	11	129461016	A	G	0.0483
rs10832963	11	18664241	T	G	0.0331
rs4980386	11	1895708	C	A	-0.0806
rs4472923	11	42844441	C	T	-0.014
rs10838267	11	44368892	G	A	0.0319
rs12287832	11	65553492	C	A	0.0535
rs10896047	11	65572431	G	A	-0.0425
rs6597981	11	803017	A	G	0.0439
rs1061657	12	115108136	T	C	0.0434
rs11067551	12	115796577	A	G	-0.0439
rs2454399	12	115835836	T	C	-0.0823
rs206966	12	120832146	C	T	0.0487
rs12422552	12	14413931	G	C	0.0552
rs788458	12	28149568	C	T	-0.1495
rs7297051	12	28174817	C	T	-0.1204
rs1027113	12	29140260	G	A	0.0713
rs797736	12	293626	A	G	0.0294
rs2277339	12	57146069	T	G	-0.0435
rs2870876	12	70798355	A	T	0.0343
rs10862899	12	85004551	C	T	0.0339
rs17356907	12	96027759	A	G	-0.0898
rs9315973	13	43501356	A	G	0.0367
rs4983544	14	105213978	T	G	0.0353
rs34914085	14	37128564	C	A	-0.072
rs2253012	14	37228504	C	T	0.0433
rs2588809	14	68660428	T	C	-0.0628
rs11624333	14	68979835	T	C	-0.0968
rs11341843	14	91751788	TC	T	0.0482
rs941764	14	91841069	A	G	0.0463
rs144767203	15	100905819	A	C	-0.0507
rs4774565	15	50694306	A	G	-0.0329
rs2290202	15	91512267	G	T	-0.0728
rs34872983	16	10706580	G	A	-0.0683
rs75753503	16	23007047	G	T	0.0686
rs35668161	16	52538825	C	A	0.2101
rs4784227	16	52599188	C	T	0.2153
rs55872725	16	53809123	C	T	-0.0623
rs6499648	16	53861139	C	T	-0.0432
rs7184573	16	53861592	G	A	-0.047
rs28539243	16	54682064	G	A	0.0486
rs12709163	16	6963972	C	G	0.0151
rs7500067	16	80648296	A	G	0.0785
rs12449271	16	87086492	T	C	-0.0415
rs79461387	17	29168077	G	T	-0.0444
rs71363517	17	43212339	C	CT	0.0312
rs2787486	17	53209774	A	C	-0.0758
rs745570	17	77781725	A	G	-0.0389
rs16976596	18	11696613	C	T	-0.0297
rs11665269	18	20634253	C	T	-0.0314
rs1111207	18	24125857	T	C	0.0324
rs527616	18	24337424	C	G	0.0499
rs35369219	18	24518050	AT	A	-0.0599
rs8092192	18	25407513	C	G	0.0345
rs9954058	18	42411803	G	C	-0.0891
rs9952980	18	42888797	T	C	-0.0478
rs10164323	19	18569492	C	T	-0.07
rs140702307	19	19517054	C	CGGGCG	0.0448
rs56681946	19	44283031	T	C	0.0607
rs4399645	19	46166073	T	C	-0.0343
rs1172821	19	55816678	C	T	-0.0297
rs17625845	2	121089731	T	C	-0.0457
rs10164550	2	121159205	G	A	-0.0466
rs10179592	2	121246568	T	C	0.0962
rs17726078	2	172974566	C	G	-0.0424
rs2356656	2	192381934	C	T	0.0164
rs6743383	2	19315675	T	A	-0.0441
rs10197246	2	202204741	T	C	-0.0561
rs4442975	2	217920769	G	T	-0.1274
rs11693806	2	218292158	C	G	-0.0739
rs6725517	2	25129473	A	G	-0.0468
rs12472404	2	29179452	G	C	-0.005
rs6030585	20	41613706	C	G	0.0157
rs2822999	21	16364756	T	G	0.0589
rs2403907	21	16574455	C	A	-0.0796
rs9798754	22	19766137	C	T	-0.0285
rs5997390	22	29135543	G	A	0.0791
rs373038216	22	38583315	AAAAG	AAAAGAAAG	-0.0492
rs5750715	22	39343916	T	A	0.0452
rs66987842	22	40904707	CT	C	0.1233
rs112855987	22	45319953	G	A	-0.0087
rs34207738	3	141112859	CTT	C	0.0499
rs58058861	3	172285237	G	A	0.0474
rs9882792	3	189774456	C	T	-0.0377
rs552647	3	27353716	C	A	0.1039
rs62255657	3	27388664	C	G	0.101
rs17838698	3	30684907	C	T	0.0517
rs56387622	3	46888198	T	C	-0.0942
rs6762558	3	4742251	A	G	0.056
rs2886671	3	59373745	C	T	-0.0336
rs147250346	3	63887449	T	TTG	0.0635
rs9825432	3	71620370	T	G	-0.0324
rs639355	3	99403877	G	A	-0.0347
rs62331150	4	106069013	G	T	0.0494
rs147399132	4	126752992	A	AAT	-0.031
rs138786872	4	151218296	CATATTT	C	0.0334
rs28436676	4	175842495	G	A	-0.103
rs62334414	4	175847436	C	A	0.0494
rs10012017	4	38784633	G	T	0.0511
4:84370124	4	84370124	TAA	TA	-0.0384
rs17157372	5	104300273	G	T	-0.0278
rs335160	5	122478676	C	A	-0.0333
rs1428387	5	122705244	C	T	0.0884
rs10069690	5	1279790	C	T	0.0599
rs3215401	5	1296255	A	AG	-0.0647
rs6860806	5	131640536	A	G	0.0335
rs6596100	5	132407058	C	T	-0.0439
rs1432679	5	158244083	C	T	-0.0717
rs17611291	5	16231194	G	C	-0.0423
rs10074269	5	169591460	T	C	0.0415
rs6864691	5	173358154	G	A	0.0297
rs4866496	5	2777029	G	A	0.0326
rs35130031	5	32579616	TCA	T	0.036
rs4613718	5	44649944	C	T	0.0472
rs10941679	5	44706498	A	G	0.1278
rs113803968	5	55662540	C	CT	-0.0313
rs889310	5	55965167	C	T	0.0358
rs16886165	5	56023083	T	G	0.1723
rs76250845	5	56042972	C	T	0.2079
rs11949391	5	56045081	T	C	-0.092
rs113778879	5	58241712	C	T	-0.0379
rs3010266	5	71965007	G	A	-0.0283
rs157557	5	73234583	T	C	-0.0302
rs144028731	5	77155397	GT	G	-0.0292
rs34525310	5	79180995	G	GA	0.0315
rs55941023	6	130341728	C	CT	0.0455
rs418053	6	13713366	G	C	-0.0465
rs2121348	6	149595505	T	C	-0.0417
rs6913578	6	151949806	A	C	0.0935
rs60954078	6	151955914	A	G	0.1817
rs851984	6	152023191	G	A	0.0556
rs6904031	6	152055978	A	T	0.1314
rs910416	6	152432902	C	T	0.0663
rs9364472	6	169006947	C	G	-0.0244
rs6940159	6	170332621	T	C	0.033
rs12211970	6	18783140	G	A	0.0233
rs9358466	6	21923810	T	C	-0.0304
6:82263549	6	82263549	AAT	A	0.0455
rs73754909	6	87803819	T	C	0.0282
rs71559437	7	101552440	G	A	-0.0686
rs7800548	7	102481842	T	C	0.0322
rs68056147	7	130674481	G	A	0.0501
rs5887960	7	139943702	CT	C	0.0532
rs7971	7	21940960	A	G	-0.0365
rs289997	7	25569548	C	T	-0.0448
rs17268829	7	94113799	T	C	0.0495
rs12546444	8	106358620	A	T	-0.0717
rs13267382	8	117209548	A	G	-0.0437
rs62526620	8	120862186	A	G	0.0387
rs35542655	8	124563705	T	C	0.0567
rs12541094	8	124571581	G	A	0.0349
rs7842619	8	124739913	T	G	0.0444
rs35961416	8	128213561	C	CA	-0.0417
rs12550713	8	128370949	C	G	0.1031
rs10096351	8	128372172	A	G	0.1055
rs1016578	8	129199566	G	A	0.0611
rs66823261	8	170692	T	C	0.041
rs1028016	8	23447496	A	G	-0.0287
rs310295	8	23663653	C	A	0.0334
rs9693444	8	29509616	A	C	-0.0626
rs13365225	8	36858483	A	G	-0.0767
rs1511243	8	76230943	A	G	0.0778
rs1533366	8	76378165	G	T	-0.0433
rs60037937	9	110303808	TAA	T	0.0853
rs10816625	9	110837073	A	G	0.1094
rs13294895	9	110837176	C	T	0.0678
rs630965	9	110885479	C	T	0.0992
rs1895062	9	119313486	A	G	-0.049
9:136146597	9	136146597	C	T	0.0333
rs3057314	9	21964882	CAAAA	C	0.0695
rs17694493	9	22041998	C	G	0.0553
rs4880038	9	36928288	T	C	0.0249
rs665889	9	87782211	T	C	0.0206
rs10120432	9	98362587	T	C	0.0482
1Build 37 position
2Reference allele
3Effect allele
4Beta coefficiation associated with overall breast cancer risk in European population as reported in Mavaddat et al. (2019).
