## Supplemental Table 9 for "Polygenic Risk Scores for Prediction of Breast Cancer in Korean women"

### Sheet: SuppTable3, Curations
Supplemental Table 9: Curation of the current study using the PRS-RS
	Reporting Item	Minimal Reporting (MR)	Highly Recommended (HR)/Supp Details	Study Stage - For items that are reported seperately for development and evaluation	Current paper
Risk Score Background	Study Type	Specify whether authors are developing a risk score and/or externally validating a previously published PRS. When externally validating or combining previously published PRS, include identifier(s) of original PRS (PMID, PGS catalog ID).			Was MR met?: Yes Details: - Introduction: "Here we evaluate the predictive capacity of four PRSs developed using Asian or European training samples; two PRS were restricted to genome-wide significant SNPs (PRS-11ASN and PRS-136EUR) and two included sub-genome-wide significant SNPs (PRS-42ASN PRS-209EUR)."
	Risk Model Purpose & Predicted Clinical End Outcome	Specify what the risk model is intended to predict and the purpose: • Will it be used in risk prediction, diagnostic, prognostic, or therapeutic modalities? • What is the end outcome predicted by the risk model? If the predicted outcome is a clinical feature or endpoint within a specific disease, state the disease. If the risk model is developed using an outcome other than the intended end outcom…	Specify in advance what the goal will be in predicting this outcome, with context of what indicates a “good” prediction (e.g. by presenting AUC from clinical risk models in other studies).		Was MR met?: Yes Was HR provided?: Yes (in Methods) Details: - Introduction: "We also assessed the improvement in risk prediction and risk stratification by incorporating the PRS into classical risk factor model."
Study Populations Many risk score studies involve mutliple populations and cohorts that can be used in different stages of PRS and risk score developement and evaluation. Each of the populations used (e.g. training, validation, subgroup analysis samples) in the manuscript should be defined using this common set of descriptors.	Study Design & Recruitment	For each of the populations used in the current study describe the type of sample (e.g., cohort, case control, cross sectional), recruitment details and setting (e.g. method and years), and follow-up. State whether the data are primary or secondary data. If secondary analysis, include a reference to the original study.	Performance should not be investigated in case-control studies. Justify why studying case-control data is clinically relevant. The calculation of risk derived from a case-control versus a longitudinal cohort can have different interpretations and therefore these details should be detailed and justified in the manuscript. Explain when prediction of prevalence is justified / clinically relevant.	Development	N/A
				Validation	Was MR met? Yes Details: - Methods subsection Study population for discrimination and calibration analyses. The validation cohort includes 41,031 women age 20-80 years at enrollment from the Korean Cancer Prevention Study-II (KCPS-II) Biobank. The study participants undertook routine health assessments at nationwide health promotion centers between 2004 and 2013. The study design and recruitment …
	Ancestry	Include the ancestral background distribution of each sample population used during PRS development and validation (including those from any GWAS summary statistics that were included), and the data source of this ancestry information (e.g., self-report, genotyping). Ancestry information should be reported using the standardized framework developed by the NHGRI-EBI GWAS Catalog with detailed info…	Authors should provide ancestry information by case/control status, if applicable. Geographic location is helpful to include in the absence of known ancestry information and should be explicitly stated as location, not ancestry. If principal components are utilized, plots should be presented both with known publicly available reference panels (such as the 1000 Genomes Project), as well as the stu…	Development	N/A
				Validation	Was MR met?: Incomplete Was HR provided?:N/A Details: - Methods subsection Study population for discrimination and calibration analyses. The validation cohort includes 41,031 women age 20-80 years at enrollment from the Korean Cancer Prevention Study-II (KCPS-II) Biobank. The study participants undertook routine health assessments at nationwide health promotion centers between 2004 and 2013. The …
	Participant Demographics - Age	Include the age distribution of the total data set used to generate a single PRS (whether a single sample set, or the summary of combined samples) using the mean, standard deviation and range. Provide the age distribution by case/control status, if applicable.	If intended use is targeted for a specific age range, provide additional statistics focused on that age range and representation in sample.	Development	N/A
				Validation	Was MR met?: Yes Was HR provided?: N/A Details: - Supplementary Table 1 shows age distributions in the validation cohort
	Participant Demographics - Sex	Include the sex distribution of the total data set used to generate a single PRS (whether a single sample set, or the summary of combined samples) using the counts and percentages of total sample. State if sex was inferred from self-report or genetic information. Provide the sex distribution by case/control status, if applicable.	If study explicitly refers to gender instead of sex, details should be provided to differentiate the definitions and relevance to study goals. Address limitations of self-report, which more accurately reflects gender identity than biological sex assigned/defined at birth.	Development	N/A
				Validation	N/A (All individuals in this study were female)
	Genetic Data	Provide method for acquiring genetic information (sequencing vs. genotyping) in the PRS sample, including information about genome build and technical details of the assay. If imputing, specify the populations on the imputation panel, and provide the imputation quality for SNPs included in PRS. Report any imputation quality filters to exclude low quality imputation SNPs. If parameters were select…	Explicitly mention if imputed. State whether imputed SNPs were experimentally validated. If data acquisition differed across combined samples, explicitly state this.	Development	N/A
				Validation	Was MR met?: Yes Was HR provided?: N/A Details: - Supplementary Methods, subsection Study Population for Validation: Genotyping methods. All samples in the validation cohort were genotyped using Illumina Global Screening Array v2.0. Based on a subset of autosomal variants with minor allele frequency (MAF) ≥ 0.01 and genotype call rate ≥ 98%, samples with call rate < 98% and extremes in heterozygo…
	Non-Genetic Variables	Define any non-genetic variables that were included in the risk model, provide inclusion and exclusion criteria to define each variable, along with data source for that information (e.g., ICD codes, e-phenotyping algorithms, chart review, self-report). Indicate the scale of each variable, e.g. dichotomous, continuous, categorical, or ordinal. Explicitly state which variables are included in the f…	Include justification for predictor variables used to fit the risk model.	Development	N/A
				Validation	Was MR met?: Yes Details: - Supplementary Methods, subsection Validation of Breast Cancer Risk Models The questionnaire-based models included baseline data on reproductive, anthropometric, behavioral, and clinical risk factors: age at menarche, age at menopause, parity, age at first birth, oral contraceptive use, hormone replacement therapy use, BMI, height, alcohol intake, history of benign brea…
	Outcome of Interest	Define the predicted outcome of interest of the risk model, as stated in the introduction, and report distribution. If the predicted outcome is a clinical feature or endpoint within a specific disease, provide the criteria used to define that disease membership. Include details on how information was ascertained (e.g., ICD codes, e-phenotyping algorithms, chart review, self-report). Transformatio…	In a validation study, if the predicted outcome differs from the phenotype of interest in score development, justify this decision.	Development	N/A
				Validation	Was MR met?: Yes Was HR provided?: N/A Details: - Supplementary Methods subsection Study Population for Validation: Follow-up for breast cancer. The outcome was incidence of breast cancer (ICD-10 codes C50). The follow-up was nearly 100% complete because all participants have a unique identification number assigned at birth, allowing linkage with the national cancer registry and hospital admissio…
	Missing Data	Authors should explicitly state how missing data were handled for all variables included in the model, genetic and non-genetic.		Development	N/A
				Validation	Was MR met?: Yes Details: Reviewer comments: - Supplementary Table 2, "Korean relative risks were estimated using multivariable Cox proportional hazards in the KCPS; missing data for each factor were coded as a separate category (the "missing indicator method")." - Supplementary Methods subsection Validation of Breast Cancer Risk Models: Since neither reference dataset has genetic information, we…
Risk Score Development & Application Describe the relevant methods used to form the final PRS and/or risk model. Samples used in this stage of the analysis should be referred to as "Score Development" or "Training" samples, and be described according to the items in the Study Populations section. Specify if the application of the risk score differs between the development and validation samples.	Polygenic Risk Score Construction & Estimation	Describe how genetic data were included in the risk model. Authors should detail inclusion/exclusion criteria for all variants. If individual risk variants are combined into a PRS that is subsequently included in the model as a single variable, define how the variants were selected, weighted and combined into a single score. If the PRS was derived from another study include the reference (PMID, P…	Statistical procedures for selecting variants (e.g. from a GWAS) for inclusion in the final PRS should be provided. State if model was adjusted for covariates. If the PRS was made using GWAS Summary Statistics: provide a reference for discovery GWAS and whether any adjustments were performed in the GWAS. If an alternative to GWAS significant SNPs (e.g. p-value thresholds) were used, for instance …		Was MR met?: Yes Was HR provided?: Yes Details: - Supplementary Methods, subsection PRS analysis: "We removed SNPs with low imputation quality (R2 < 0.8) in the KCPS-II. There was one SNP overlapping between the Asian genome-wide significant SNPs and the SNPs in the Asian-based PRS and 40 SNPs overlapping between European genome-wide significant SNPs and the SNPs in the European-based PRS. For th…
	Risk Model Type	Detail statistical methods used to estimate risk, either relative or absolute, from the continuous risk score distribution. Authors should detail if risk is cumulative or cross-sectional, as well as the appropriate comparison groups if relative risk presented. Report time until predicted risk (e.g. 5-year, 10-year, lifetime). In a relative hazard model, the study period or follow up time may be u…	Justify clinical relevance of risk period. If applicable, justify why the model type differs between training and validation sets.		Was MR met?: Yes Was HR provided?: Yes Details: - Supplementary Methods, subsection Validation of Breast Cancer Risk Models: "iCARE calculates five-year absolute risks based on several external inputs: RR estimates for included risk factors; average age-specific absolute risk rates; the distribution of risk factors in the target population (estimated using a reference sample); and the age-specifi…
	Integrated Risk Model(s) Description and Fitting	State the fitting procedure utilized to select the final version of the model (including non-genetic and/or genetic [PRS or variants] variables). If model was selected for optimal performance, describe measures used to assess performance. Explicitly state all terms used in the final risk model, including PRS/variants and any non-genetic variables.	When evaluating models for the optimal PRS, provide metrics (calibration, discrimination, etc) of the individual models compared. This can be included in the supplement. Describe if/how ethnicity or ancestry are accounted for in the model (common methods involve the inclusion of genetic principal components). When applicable, methods appropriate to admixed ancestry exemplified by the African Amer…		Was MR met?: Yes Was HR provided?: Yes Details: - Supplementary Methods, subsection PRS analysis: "A Cox proportional hazards regression was used to estimate HRs per SD of each PRS (time scale = number of years since baseline, adjusted for the first 2 principal components). We calculated area under the receiver operating characteristic curve (AUC) using logistic regression."
Risk Score Evaluation Outline the results and procedures utilized to validate the risk score, specifying whether the validation was performed on internal or with an external validation samples. Performance results should be described for both the development and validation samples.	PRS Distribution	Include a general description of the distribution of the risk score, as well as model fit measures. This details the continuous distribution output directly from the risk model.		Development	N/A
				Validation	Was MR met?: Yes Details: - Results, subsection Study sample. All PRSs had higher mean in cases than controls (Table 1). Among breast cancer cases, the mean PRS was higher for the European-based PRS than for the Asian-based PRS (PRS-11ASN: 0.29 vs. PRS-136EUR: 0.43, PRS-42ASN: 0.33 vs. PRS-209EUR: 0.43).
	Risk Score Predictive Ability	Describe and report metrics of overall performance (proportion of variance explained; R2) and estimates of risk (such as odds or hazards ratios from regression models) used to evaluate the PRS and/or risk models. Describe the set of genetic/non-genetic variables included in the analysis.	Authors should state explicitly the summary statistics their algorithm produces (for instance Hazard Ratio (HR), Odds Ratio (OR), and/or Beta). When stating this, authors should state any reference levels used (for instance: bottom third polygenic risk vs top third polygenic risk). See So & Sham, 2010 for details.	Development	N/A
				Validation	Was MR met?: Yes Was HR provided?: Yes Details: - Results, subsection Evaluation of Asian and European PRS in KPCS-II Biobank. Table 2 shows the estimated HR per unit increase of PRS and AUC for breast cancer. Compared with the Asian PRS, the European PRS had larger effect sizes (PRS-209EUR: HR per SD = 1.54 vs. PRS-42ASN: HR per SD = 1.40) and a greater discrimination (PRS-209EUR: AUC = 0.62 vs.…
	Risk Score Discrimination	Describe and report metrics (such as ROC or Precision-Recall (AUROC/AUPRC) and the Concordance statistic (C-index) for survival models) used to assess the discrimination of evaluated risk models and whether any non-genetic variables were included beyond a PRS in this analysis. Evaluation of potential clinical utility of models requires evaluating tail-based measures, such as proportions of popula…	Provide this information as a visual or graphical display for cases and controls separately, showing overlap in distributions.	Development	N/A
				Validation	Was MR met?: Yes Details: - Results, subsection Evaluation of Asian and European PRS in KPCS-II Biobank. We then evaluated the predictive performance of models incorporating the PRS into absolute risk models along with conventional questionnaire-based risk factors. The incorporation of PRS improved discrimination overall (Figure 1, Supplementary Table 3). The improvement was slightly greater for …
	Risk Score Calibration	Describe and report metrics used to assess the calibration of the risk score and whether any variables were included beyond the risk score in this analysis.	Please state metrics used to test calibration of the constructed prediction model. This cannot be done for case-control validation cohorts.	Development	N/A
				Validation	Was MR met?: Yes Details: - Results, subsection Evaluation of Asian and European PRS in KPCS-II Biobank. Model calibration differed depending on the population incidence rates and reference population used to calculate absolute risks and whether questionnaire risk factor data were included (Figure 2, Supplementary Table 4). We found that the U.S.-based absolute risk models overestimated the risks…
	Subgroup Analyses	Subgroup size, demographics and clinical characteristics should be given. Relevant evaluation methods and measures (distribution, predictive ability, discrimination, calibration) should be described for each subgroup analysis.		Development	N/A
				Validation	N/A
Translation Dicussing the broader context of the study and risk score	Risk Model Interpretation	Summarize the risk score in terms of what it predicts, how well, and in whom. The predicted outcome predicted should be consistent with the introduction. Comparisons to Conventional Risk Models Explicitly mention the performance of the PRS and/or combined risk model in comparison to conventional risk models. Conventional risk models might include demographic (age, sex), disease-specific risk fact…	Comparisons to Conventional Risk Models Give AUC and/or relevant performance metrics for all models tested, and provide changes in metrics relative to the risk model being compared to. Common comparisons: - Does the PRS/risk model outperform family history of disease? - Does the PRS/risk model improve currently utilized risk prediction tools? What are the implications of these improvements (e.g. …		Was MR met?: Yes Was HR provided?: Yes Details: - Discussion: "In this study evaluating four PRSs for breast cancer risk prediction in Korean women, we found that European-based PRS performed better than Asian-based PRS. We also observed that inclusion of polygenic variants in additional to classical risk factors improved the prediction in Korean women. Our absolute risk projections suggest that …
	Limitations	Outline limitations in interpreting results, discuss the impact of these limitations on the interpretation of the risk score and any downstream replication needed. Common considerations include: study design restrictions, ascertainment biases, the distribution participant-level traits (ancestry, age, comorbidities), accuracy/specificity of phenotype data, and any statistical considerations. Make …	Explicitly state any overlap in samples between GWAS, testing, and validation datasets. Ideally there should be none. For combined samples, discuss variability between and across combined samples in terms of study and participant-level traits. Explain how this affects the confidence in prediction, how it influenced the methods utilized in the study, and any other caveats this creates relevant to …		Was MR met?: Yes Details: - Discussion: "First, we could not consider subtypes of breast cancer since data were not available in the KCPS-II Biobank. Given the distributions of breast cancer subtypes are different between Asia and Western countries 28, the prediction capacity may differ by subtypes in different populations." - Discussion: "Second, although we provide important insight on the pred…
	Generalizability	Discuss which populations this score may be applied to and explicitly address any issues with generalizability beyond the included populations. Discuss whether the risk score has been externally validated, or if the sample is limited with respect to ancestry, age, or other variables.	Discuss what population this might be able to be applied to and explicitly address any issues to generalizability beyond that. It should be explicitly stated if ancestry is not known or able to be disclosed. Discuss whether the score replicates previous findings or has been externally validated. Authors should address any limitations in generalizability of their results.		Was MR met?: Yes Details: - Discussion: "Second, although we provide important insight on the predictive capacity of multiple PRSs in a Korean population, our findings may not be generalizable to other Asian countries. Furthermore, since PRS-11ASN was entirely based on BBJ, the PRS may be suboptimal for valid estimation of breast cancer risk in Korean women."
	Risk Model Intended Uses	Discuss whether there is an intended clinical use or utility to the risk model. If so, discuss the “clinic readiness” and next steps with respect to the interpretation, limitations, and generalizability of the model. Discuss how the predictive ability of the model is benchmarked against current standard of care or other published work (such as existing PRS) on predicting the outcome of interest.	Only discuss actionability if the study was set up such that the relevant clinical population is the target audience of the PRS study design. Discuss the incremental value of the PRS on top of an established risk model for the disease assessed (e.g., Gail Model, 10-year CHD risk ACC/AHA pooled cohort equations). To what extent did the PRS lead to meaningful (e.g., meeting treatment thresholds) ri…		Was MR met?: Limited
Data Transparency and Availability		Information sufficient to calculate the PRS and/or risk model on external samples should be made available. For genetic variables this would include information about the variants (e.g., rsID, chromosomal location, effect allele, and the effect weight) that comprise the score; PRS with this information can be published in the PGS Catalog for findability and to promote re-use and comparison with o…	PRS intended for downstream clinical use should strive to meet stringent validation requirements outlined in PMID: 29154853, most notable including the evaluation of sensitivity, specificity and positive predictive value, to more easily facilitate clinical translation. Authors should provide sufficient data for external groups to validate findings, including reference scores calculated on control…		Was MR met?: Yes Details: - Supplemental Table 8 (summary statistics for SNPs used for each PRS)
